# Routine respiratory metagenomics service for intensive care unit patients

**DOI:** 10.1101/2023.05.15.23289731

**Authors:** Themoula Charalampous, Adela Alcolea-Medina, Luke B. Snell, Christopher Alder, Mark Tan, Tom G.S. Williams, Noor Al-Yaakoubi, Gul Humayun, Christopher I.S. Meadows, Duncan L.A. Wyncoll, Paul Richard, Carolyn J. Hemsley, Dakshika Jeyaratnam, William Newsholme, Simon Goldenberg, Amita Patel, Fearghal Tucker, Gaia Nebbia, Mark Wilks, Meera Chand, Penelope R. Cliff, Rahul Batra, Justin O’Grady, Nicholas A. Barrett, Jonathan D. Edgeworth

**Author notes:** These authors contributed equally (Themoula Charalampous, Adela Alcolea-Medina, Luke B. Snell). Senior author (Jonathan D. Edgeworth). Corresponding author for respiratory metagenomics and for clinical.

## Abstract

**Background:** Respiratory metagenomics (RMg) needs evaluation in a pilot service setting to determine utility and inform implementation into clinical practice.

**Methods:** Feasibility, performance and clinical impacts on antimicrobial prescribing and infection control were recorded during a pilot RMg service for patients with suspected lower respiratory tract infection (LRTI) on two general and one specialist respiratory intensive care units (ICU) at Guy’s & St Thomas NHS foundation Trust, London.

**Results:** RMg was performed on 128 samples from 87 patients during the first 15-weeks providing same-day results for 110 samples (86%) with median turnaround time of 6.7hrs (IQR 6.1-7.5 hrs). RMg was 92% sensitive and 82% specific for clinically-relevant pathogens compared with routine testing. 48% of RMg results informed antimicrobial prescribing changes (22% escalation; 26% de-escalation) with escalation based on speciation in 20/24 cases and detection of acquired-resistance genes in 4/24 cases. Fastidious or unexpected organisms were reported in 21 samples including anaerobes (n=12), *Mycobacterium tuberculosis, Tropheryma whipplei*, cytomegalovirus and *Legionella pneumophila* ST1326, which was subsequently isolated from the bed-side water outlet. Application to consecutive severe community-acquired LRTI cases identified *Staphylococcus aureus* (two with *SCCmec* and three with *luk* F/S virulence determinants), *Streptococcus pyogenes* (*emm1-*M1uk clone), *S. dysgalactiae* subspecies equisimilis (STG62647A) and *Aspergillus fumigatus* with multiple treatments and public-health impacts.

**Conclusions:** RMg provides frequent diverse benefits for treatment, infection control and public health. The combination of rapid comprehensive results, alongside revealing and characterising a hidden burden of infections makes the case for expediting routine service implementation.
