## Supplementary material for "Routine respiratory metagenomics service for intensive care unit patients": Data-File S1

### Sheet: Winter season 2021-2022
Sample ID	Control	Sample type	Total No reads	Human reads (2hrs)	Total Microbial Reads (2hrs)	Microbial classified (2hrs)	Detected Organisms/IC above threshold (2hrs)	Organism/IC reads (2hs)	Detected Organisms/IC above threshold (30min)	Detected Organisms/IC above threshold (30min)	AMR genes	Cmg Reported	Routine Microbiological Culture	Outcome	Confirmatory Testing	Post Confirmatory testing
P1^	PC3	BAL	2638	614	2024	1195	Jonesia denitrificans Cutibacterium acnes Escherichia coli	1097 75 12	Jonesia denitrificans Cutibacterium acnes Escherichia coli	163 17 3	N/A	Negative	URTF Candida albicans	True Negative	N/A	True Negative
P2	PC1	BAL	2949	2723	226	157	Jonesia denitrificans	136	Jonesia denitrificans	46	N/A	Negative	Staphylococcus aureus	False Negative	N/A	False Negative
P3	PC2	NDL	4947	3867	1080	782	Cutibacterium acnes Moraxella osloensis Jonesia denitrificans	254 248 238	Cutibacterium acnes Jonesia denitrificans Moraxella osloensis	96 96 80	N/A	Negative	URTF Candida albicans	True Negative	N/A	True Negative
P4	PC2	BAL	4114	321	3793	3705	Candida parapsilosis Jonesia denitrificans	3617 64	Candida parapsilosis Jonesia denitrificans	751 11	N/A	Candida parapsilosis	Candida parapsilosis	True Negative	N/A	True Negative
P5	PC2	BAL	30589	29585	1004	699	Pseudomonas aeruginosa Jonesia denitrificans Stenotrophomonas maltophilia Cutibacterium acnes	414 169 83 15	Pseudomonas aeruginosa Jonesia denitrificans	112 55	N/A	Pseudomonas aeruginosa Stenotrophomonas maltophilia	Not sent for culture (P. aeruginosa detected 5days later by routine laboratory)	True Positive	N/A	True Positive
P6	PC3	BAL	22079	21998	81	30	Jonesia denitrificans Granulicatella adiacens	11 10	None	None	N/A	Negative	Negative	True Negative	N/A	True Negative
P7	PC3	BAL	3135	3079	56	39	Jonesia denitrificans Candida dubliniensis	17 11	Jonesia denitrificans	11	N/A	Klebisiella pneumoniae (below threshold)	Klebsiella pneumoniae	False Negative	K. pneumoniae (in-house PCR assay negative)	False Negative
P8	PC4	BAL	18594	17642	952	946	Escherichia coli Staphylococcus aureus	906 36	Escherichia coli	277	No significant found	Escherichia coli Staphylococcus aureus	Escherichia coli Staphylococcus aureus	True Positive	N/A	True Positive
P9^	PC5	BAL	41002	1236	39766	35157	Jonesia denitrificans Escherichia coli	33765 578	Jonesia denitrificans Escherichia coli	9982 183	N/A	Negative	Klebsiella pneumoniae	False Negative	K. pneumoniae (in-house PCR assay negative)	False Negative
P10	PC5	BAL	18309	18294	15	6	Klebsiella pneumoniae Jonesia denitrificans	4 2	Klebsiella pneumoniae Jonesia denitrificans	2 1	N/A	Failed	Klebsiella pneumoniae	Fail - excluded	N/A	Fail - excluded
P11	PC6	BAL	7236	262	6974	6774	Enterobacter hormaechei Jonesia denitrificans Staphylococcus epidermidis	4728 1816 79	Enterobacter hormaechei Jonesia denitrificans Staphylococcus epidermidis Klebsiella oxytoca	1204 440 20 19	N/A	Enterobacter cloacae complex	Enterobacter cloacae	True Positive	N/A	True Positive
P12	PC7	BAL	19085	19074	11	2	None	None	None	None	N/A	Failed	Staphylococcus aureus	Fail - excluded	N/A	Fail - excluded
P13	PC7	BAL	9795	292	9503	8801	Jonesia denitrificans	8590	Jonesia denitrificans	1726	N/A	Negative	Not sent for culture	True Negative	N/A	True Negative
P14	PC8	BAL	36250	11167	25083	23337	Neisseria mucosa Haemophilus influenzae Klebsiella variicola	14510 8144 370	Neisseria mucosa Haemophilus influenzae Klebsiella variicola	4250 2272 138	N/A	URTF Haemophilus influenzae Klebsiella variicola	Haemophilus influenzae Klebsiella variicola	True Positive	N/A	True Positive
P15	PC8	BAL	28107	28064	43	39	Jonesia denitrificans	23	None	None	N/A	Negative	Negative	True Negative	N/A	True Negative
P16	PC8	BAL	37487	29907	7580	6573	Jonesia denitrificans Escherichia coli	6391 73	Jonesia denitrificans Escherichia coli	2113 29	n.a	Negative	Negative	True Negative	N/A	True Negative
P17	PC9	BAL	2645	1250	1395	1156	Escherichia coli Prevotella denticola Enterobacter bugandensis Prevotella baroniae Jonesia denitrificans	663 307 95 44 30	Escherichia coli Prevotella denticola Enterobacter bugandensis Prevotella baroniae	246 105 29 11	No significant found	Escherichia coli Enterobacter cloacae complex	Escherichia coli	True Positive	N/A	True Positive
P18	PC9	BAL	39671	38699	972	837	Jonesia denitrificans	825	Jonesia denitrificans	247	N/A	Negative	Candida albicans	True Negative	N/A	True Negative
P19	PC9	BAL	23244	22410	834	405	Fusobacterium nucleatum Fusobacterium canifelinum Prevotella bivia	258 127 11	Fusobacterium nucleatum Fusobacterium canifelinum	34 18	N/A	Fusobacterium nucleatum	Candida albicans Gram Negative organisms	True Positive	Fusobacterium nucleatum detected by 16s RNA sequencing	True Positive
P20	PC10	BAL	12082	10906	1176	160	Proteus mirabilis Pseudomonas aeruginosa	92 52	Proteus mirabilis Pseudomonas aeruginosa	30 16	N/A	Proteus mirabilis Pseudomonas aeruginosa	Proteus mirabilis Pseudomonas aeruginosa	True Positive	N/A	True Positive
P21	PC10	BAL	5448	5241	207	190	Escherichia coli Jonesia denitrificans Human alphaherpesvirus 1	148 23 12	Escherichia coli Jonesia denitrificans	69 12	No significant found	Escherichia coli	Escherichia coli	True Positive	N/A	True Positive
P22	PC10+ntc1	BAL	14802	14777	25	10	Jonesia denitrificans	10	None	None	N/A	Fail	Negative	Fail - excluded	N/A	Fail - excluded
P23	PC11+ntc2	BAL	32846	32307	539	323	Prevotella oris Prevotella intermedia Prevotella denticola Prevotella baroniae Prevotella nigrescens	105 66 35 32 31	Prevotella oris Prevotella intermedia Prevotella nigrescens	29 24 11	N/A	URTF	URTF	True Negative	N/A	True Negative
P24	PC11+ntc2	BAL	602	562	40	28	Jonesia denitrificans Candida albicans	15 6	None	None	N/A	Candida albicans	Candida albicans URTF	True Negative	N/A	True Negative
P25	PC11+ntc2	BAL	9779	5991	3788	2509	Klebsiella aerogenes Jonesia denitrificans Escherichia coli Cutibacterium acnes Fusobacterium periodonticum	1266 1006 71 60 26	Klebsiella aerogenes Jonesia denitrificans Escherichia coli Cutibacterium acnes Fusobacterium periodonticum	472 374 31 20 15	N/A	Klebsiella aerogenes	Klebsiella aerogenes	True Positive	N/A	True Positive
P26	PC12+ntc3	BAL	29297	4259	25038	17104	Jonesia denitrificans Neisseria mucosa Prevotella nanceiensis Prevotella melaninogenica Prevotella salivae Streptococcus mitis Streptococcus pneumoniae Eikenella corrodens	8050 2446 2164 1464 1109 634 442 276	Jonesia denitrificans Neisseria mucosa Prevotella nanceiensis Prevotella melaninogenica Prevotella salivae Streptococcus pneumoniae Eikenella corrodens	2312 633 608 410 317 263 84	N/A	URTF Mixed anaerobes Streptococcus pneumoniae	Candida albicans URTF	False Positive	Streptococcus spp. Prevotella spp. identified by 16S rRNA sequencing S. pneumoniae detected by culture subsequently	True Positive
P27	PC12+ntc3	BAL	2499	17	2482	2305	Jonesia denitrificans Klebsiella pneumoniae	1804 444	Jonesia denitrificans Klebsiella pneumoniae	487 130	No significant found	Klebsiella pneumoniae	K. pneumoniae (S)	True Positive	N/A	True Positive
P28	PC13+ntc4	BAL	20772	1530	19242	16867	Jonesia denitrificans	16796	Jonesia denitrificans	5035	N/A	Negative	Negative	True Negative	N/A	True Negative
P29	PC13+ntc4	BAL	21832	74	21758	18229	Jonesia denitrificans Streptococcus oralis Streptococcus sp. FDAARGOS_256	17012 676 263	Jonesia denitrificans Streptococcus oralis Streptococcus sp. FDAARGOS_256	3738 147 55	N/A	URTF	URTF (L)	True Negative	N/A	True Negative
P31	PC14+ntc5	BAL	24308	176	24132	20962	Serratia marcescens Staphylococcus aureus	20521 318	Serratia marcescens Staphylococcus aureus	5724 83	No significant found	Serratia marcescens Staphylococcus aureus	Staphylococcus aureus Serratia marcescens Candida albicans	True Positive	N/A	True Positive
P30	PC14+ntc5	BAL	22847	21878	969	732	Jonesia denitrificans	711	Jonesia denitrificans	238	N/A	Negative	Not sent for cculture	True Negative	N/A	True Negative
P32	PC15+ntc6	BAL	29585	24246	5339	5039	Jonesia denitrificans	4847	Jonesia denitrificans	1541	N/A	Negative	URTF (L)	True Negative	N/A	True Negative
P33	PC15+ntc6	BAL	25006	16351	8655	8561	Jonesia denitrificans	8510	Jonesia denitrificans	2701	N/A	Negative	URTF (S)	Excluded - ward transfer	N/A	Excluded - ward transfer
P34	PC16+ntc7	BAL	4523	130	4393	3849	Jonesia denitrificans	3807	Jonesia denitrificans	826	N/A	Negative	Negative	True Negative	N/A	True Negative
P35	PC16+ntc7	BAL	24517	136	24381	24024	Human alphaherpesvirus 1 Jonesia denitrificans Cytomegalovirus	21692 1153 1	Human alphaherpesvirus 1 Jonesia denitrificans	6967 371	N/A	Negative	Negative (virology team informed about HSV-1 and CMV)	True Negative	CMV-positive in plasma	True Negative
P36	PC17+ntc9	BAL	0	0	0	failed	failed	failed	N/A	N/A	N/A	Failed	Candida krusei (L) Candida albicans (S)	Fail - excluded	N/A	Fail - excluded
P37	PC17+ntc9	BAL	0	0	0	failed	failed	failed	N/A	N/A	N/A	Failed	Not sent for culture	Fail - excluded	N/A	Fail - excluded
P38	PC19+NTC10	Tracheal Aspirate	18743	175	18568	11873	Corynebacterium striatum Jonesia denitrificans Streptococcus sp. FDAARGOS_256 Streptococcus oralis Human alphaherpesvirus 1 Neisseria mucosa Eikenella corrodens Kingella denitrificans	3815 2399 2254 1210 1008 321 180 125	Corynebacterium striatum Jonesia denitrificans Streptococcus sp. FDAARGOS_256 Streptococcus oralis Human alphaherpesvirus 1 Neisseria mucosa Eikenella corrodens	1024 706 605 321 266 75 56	N/A	URTF	Candida albicans (L)	True Negative	N/A	True Negative
P39	PC20+NTC11	NDL	11639	7735	3904	2829	Klebsiella variicola Schaalia odontolytica Prevotella nanceiensis	2663 72 32	Klebsiella variicola Schaalia odontolytica Prevotella nanceiensis	1007 25 18	No significant found	Klebsiella variicola	Klebsiella variicola Candida albicans URTF	True Positive	N/A	True Positive
P40	PC20+NTC11	BAL	515	167	348	324	Jonesia denitrificans Staphylococcus aureus	311 10	Jonesia denitrificans	41	No significant found	Staphylococcus aureus	Candida albicans	False Positive	S. aureus (in-house PCR assay)	True Positive
P41	PC20+NTC11	BAL	13224	5333	7891	7510	Klebsiella variicola Jonesia denitrificans Candida parapsilosis	6441 969 14	Klebsiella variicola Jonesia denitrificans Candida parapsilosis	2009 292 7	No significant found	Klebsiella variicola Candida parapsilosis	Klebsiella variicola (S)	True Positive	N/A	True Positive
P42	PC21+NTC12	BAL	56	40	16	11	None	None	None	None	N/A	Failed	Not sent for culture	Fail - excluded	N/A	Fail - excluded
P43	PC21+NTC12	BAL	30	6	24	20	Jonesia denitrificans	17	None	None	N/A	Failed	URTF	Fail - excluded	N/A	Fail - excluded
P44	PC21+NTC12	BAL	9472	1332	8140	862	Jonesia denitrificans Cutibacterium acnes Acinetobacter johnsonii Streptococcus salivarius Streptococcus mitis Streptococcus oralis Granulicatella adiacens	680 40 28 28 19 18 11	Jonesia denitrificans	129	N/A	URTF	URTF	True Negative	N/A	True Negative
P45	PC22+NTC13	BAL	1543	1133	410	344	Jonesia denitrificans Klebsiella michiganensis Klebsiella pneumoniae Cutibacterium acnes Pseudomonas aeruginosa Citrobacter freundii	247 30 23 16 15 7	Jonesia denitrificans	40	No significant found	Klebsiella pneumoniae Pseudomonas aeruginosa Citrobacter freundii Candida albicans (16 hours)	Klebsiella pneumoniae (S) Pseudomonas aeruginosa (S)	True Positive	N/A	True Positive
P46	PC22+NTC13	BAL	15577	13682	1895	1767	Streptococcus oralis Klebsiella aerogenes Klebsiella pneumoniae Jonesia denitrificans	960 429 307 21	Streptococcus oralis Klebsiella aerogenes Klebsiella pneumoniae	283 131 78	No significant found	Klebsiella aerogenes URTF Klebsiella pneumoniae	Klebsiella aerogenes (M) URTF (L)	True Positive	K. pneumonaie (in previous cultured sample)	True Positive
P47	PC23+NTC14	NDL	186	4	182	179	Jonesia denitrificans	168	Jonesia denitrificans	44	N/A	Negative	Negative	True Negative	N/A	True Negative
P48	PC24+NTC15	BAL	9846	9787	59	9	None	None	None	None	N/A	Failed	Not sent for culture	Fail - excluded	N/A	Fail - excluded
P49	PC24+NTC15	BAL	18174	6200	11974	9050	Klebsiella variicola Jonesia denitrificans	8830 185	Klebsiella variicola Jonesia denitrificans	3038 51	N/A	Klebsiella variicola	Klebsiella variicola Candida parapsilosis	True Positive	N/A	True Positive
P50	PC24+NTC15	BAL	16311	14661	1650	1610	Jonesia denitrificans Staphylococcus aureus Cutibacterium acnes Acinetobacter johnsonii	1454 68 22 19	Jonesia denitrificans Staphylococcus aureus Cutibacterium acnes Acinetobacter johnsonii	608 31 13 10	No significant found	Staphylococcus aureus	Candida albicans	False Positive	S. aureus (in-house PCR assay)	True Positive
P51	PC25+NTC16	BAL	8401	8366	35	10	None	None	None	None	N/A	Failed	No organisms detected	Fail - excluded	N/A	Fail - excluded
P52	PC25+NTC16	BAL	35497	2648	32849	32159	Jonesia denitrificans Acinetobacter johnsonii Cutibacterium acnes Escherichia coli	29272 1573 404 402	Jonesia denitrificans Acinetobacter johnsonii Cutibacterium acnes Escherichia coli	7626 380 108 99	N/A	Fail (contaminated)	Not sent for culture (Serratia marcescens (S) -previous sample))	Fail - excluded	N/A	Fail - excluded
P53	PC26+NTC17	BAL	3790	3412	378	358	Jonesia denitrificans Corynebacterium striatum Acinetobacter johnsonii	291 41 13	Jonesia denitrificans Corynebacterium striatum	109 11	N/A	Corynebacterium striatum	Corynebacterium striatum (L) URTF (L)	True Positive	N/A	True Positive
P54	PC27+NTC18	BAL	27198	3790	23408	22980	Jonesia denitrificans Acinetobacter johnsonii Candida albicans	21934 573 10	Jonesia denitrificans Acinetobacter johnsonii Candida albicans	6161 145 5	N/A	Candida albicans	Candida albicans (S)	True Negative	N/A	True Negative
P55	PC27+NTC18	BAL	5124	4574	550	544	Jonesia denitrificans Klebsiella aerogenes	496 38	Jonesia denitrificans Klebsiella aerogenes	222 13	N/A	Klebsiella aerogenes	Not sent for culture (Klebsiella aerogenes - previous sample)	True Positive	N/A	True Positive
P56	PC27+NTC18	BAL	12071	10154	1917	1902	Jonesia denitrificans	1880	Jonesia denitrificans	820	N/A	Negative	Not sent for culture (No organisms seen - previous sample)	True Negative	N/A	True Negative
P57^	PC29+NTC20	BAL	22123	2093	20030	19051	Jonesia denitrificans Cutibacterium acnes Acinetobacter johnsonii	17985 377 203	Jonesia denitrificans Cutibacterium acnes Pseudomonas stutzeri Acinetobacter johnsonii	4883 92 56 53	N/A	Negative	Commensals	True Negative	N/A	True Negative
P58	PC28+NTC19	BAL	9979	10	9969	6713	Escherichia coli Neisseria mucosa Enterobacter asburiae Prevotella nanceiensis Streptococcus pneumoniae Streptococcus oralis Streptococcus mitis Capnocytophaga sp. FDAARGOS_737 Haemophilus parainfluenzae	1906 1463 659 597 533 407 332 227 186	Escherichia coli Neisseria mucosa Enterobacter asburiae Prevotella nanceiensis Streptococcus pneumoniae Streptococcus oralis Streptococcus mitis Capnocytophaga sp. FDAARGOS_737 Haemophilus parainfluenzae	575 470 207 199 150 124 108 61 51	No significant found	Escherichia coli URTF	Not sent for culture (E. coli in previous samples)	True Positive	N/A	True Positive
P59	PC28+NTC19	BAL	579	576	3	3	None	None	None	None	N/A	Failed	No organisms detected	Fail - excluded	N/A	Fail - excluded
P60	PC29+NTC20	BAL	21292	700	20592	19292	Klebsiella variicola Jonesia denitrificans	13723 5214	Klebsiella variicola Jonesia denitrificans	3940 1467	No significant found	Klebsiella variicola	Klebsiella variicola	True Positive	N/A	True Positive
P61	PC29+NTC20	BAL	19959	635	19324	18876	Jonesia denitrificans Acinetobacter johnsonii Cutibacterium acnes Fusobacterium periodonticum Escherichia coli	16068 1214 699 391 281	Jonesia denitrificans Acinetobacter johnsonii Cutibacterium acnes Fusobacterium periodonticum Escherichia coli	4427 346 173 119 88	N/A	Failed (contamined)	Not sent for cculture	Fail - excluded	N/A	Fail - excluded
P62	PC30+NTC21	BAL	19123	572	18551	17328	Jonesia denitrificans Acinetobacter johnsonii Cutibacterium acnes Rothia dentocariosa Fusobacterium periodonticum Escherichia coli Pseudomonas sp. FDAARGOS_380	14655 653 436 364 350 348 299	Jonesia denitrificans Acinetobacter johnsonii Cutibacterium acnes Escherichia coli Fusobacterium periodonticum Rothia dentocariosa Pseudomonas sp. FDAARGOS_380	4111 185 134 98 98 98 73	N/A	URTF	URTF (S)	True Negative	N/A	True Negative
P63	PC31+NTC22	NDL	12000	11761	239	233	Jonesia denitrificans Acinetobacter johnsonii	211 10	Jonesia denitrificans	75	N/A	Negative	Negative	True Negative	N/A	True Negative
P64	PC32+NTC23	BAL	41391	33642	7749	7609	Jonesia denitrificans Acinetobacter johnsonii Staphylococcus epidermidis	7146 139 128	Jonesia denitrificans Staphylococcus epidermidis Acinetobacter johnsonii	2121 46 44	N/A	Negative	URTF (S)	True Negative	N/A	True Negative
P65	PC33+NTC24	BAL	30643	27607	3036	2340	Jonesia denitrificans Parvimonas micra Prevotella intermedia Prevotella oris Prevotella nigrescens Staphylococcus epidermidis	994 963 125 106 48 31	Jonesia denitrificans Parvimonas micra Prevotella intermedia Prevotella oris Prevotella nigrescens Staphylococcus epidermidis	349 332 44 36 20 11	N/A	Mixed Anaerobes URTF	Negative	False Positive	P.micra detected in Pleural fluid by culture subsequently	True Positive
P66	PC33+NTC24	BAL	32452	702	31750	29340	Jonesia denitrificans Citrobacter koseri Escherichia coli Fusobacterium periodonticum	26685 849 516 351	Jonesia denitrificans Citrobacter koseri Escherichia coli Fusobacterium periodonticum	7383 230 144 99	No significant found	Citrobacter koseri	Negative	False Positive	C. koseri (cultured in previous sample)	False Positive
P67	PC34+NTC25	BAL	900	403	497	449	Jonesia denitrificans Acinetobacter johnsonii Escherichia coli Candida parapsilosis	400 17 14 5	Jonesia denitrificans Candida parapsilosis	88 2	No significant found	Candida parapsilosis	Not sent for culture (C. parapsilosis in subsequent sample)	True Negative	N/A	True Negative
P68^	PC35+NTC26	BAL	29613	899	28714	27358	Jonesia denitrificans Cutibacterium acnes Escherichia coli	26339 376 292	Jonesia denitrificans Cutibacterium acnes Escherichia coli	7952 103 92	N/A	Negative	Negative	True Negative	N/A	True Negative
P69	PC35+NTC26	BAL	16616	10192	6424	5975	Jonesia denitrificans Escherichia coli Acinetobacter johnsonii Candida dubliniensis	5673 62 60 44	Jonesia denitrificans Escherichia coli Candida dubliniensis	2212 31 19	N/A	Candida dubliniensis	Candida dubliniensis	True Negative	N/A	True Negative
P70	PC35+NTC26	PF	23934	12128	11806	6268	Parvimonas micra Prevotella oris Jonesia denitrificans Prevotella intermedia Prevotella nigrescens	3313 2140 302 240 203	Parvimonas micra Prevotella oris Jonesia denitrificans Prevotella intermedia Prevotella nigrescens	859 572 82 61 52	N/A	Mixed Anaerobes URTF	Parvimonas micra	True Positive	N/A	True Positive
P71	PC36+NTC27	BAL	23820	23658	162	123	Jonesia denitrificans	122	Jonesia denitrificans	37	N/A	Negative	Negative	True Negative	N/A	True Negative
P72	PC36+NTC27	PF	9662	9172	490	477	Jonesia denitrificans	469	Jonesia denitrificans	277	N/A	Negative	Negative	True Negative	N/A	True Negative
P73	PC37+NTC28 +EPC1	BAL	3004	2057	947	915	Jonesia denitrificans Candida albicans Escherichia coli	670 227 11	Jonesia denitrificans Candida albicans	255 85	N/A	Candida albicans	Candida albicans	True Negative	N/A	True Negative
P74	PC37+NTC28 +EPC1	BAL	3920	642	3278	2334	Jonesia denitrificans Schaalia odontolytica Streptococcus viridans	1499 689 106	Jonesia denitrificans Schaalia odontolytica Streptococcus viridans	437 187 27	N/A	URTF	Candida albicans	True Negative	N/A	True Negative
P75	PC38+NTC29	BAL	9421	2211	7210	3949	Candida albicans Streptococcus salivarius Streptococcus sp. FDAARGOS_192 Rothia mucilaginosa Schaalia odontolytica Jonesia denitrificans	2165 666 365 302 176 144	Candida albicans Streptococcus salivarius Streptococcus sp. FDAARGOS_192 Rothia mucilaginosa Schaalia odontolytica Jonesia denitrificans	731 200 138 85 57 41	N/A	Candida albicans URTF	Candida albicans	True Negative	N/A	True Negative
P76^	PC39+NTC30	BAL	7599	232	7367	6599	Human alphaherpesvirus 1 Jonesia denitrificans	5672 896	Human alphaherpesvirus 1 Jonesia denitrificans	1705 262	N/A	Negative	Negative	True Negative	N/A	True Negative
P77	PC38+NTC29	BAL	10186	9856	330	309	Jonesia denitrificans	289	Jonesia denitrificans	125	N/A	Negative	Staphylococcus aureus (S)	False Negative	S. aureus (in-house PCR assay)	False Negative
P78	PC40+NTC31	PF	12989	19	12970	2502	Streptococcus constellatus Streptococcus sp. FDAARGOS_146 Parvimonas micra Jonesia denitrificans Fannyhessea vaginae Prevotella timonensis	1223 755 318 100 44 27	Streptococcus constellatus Streptococcus sp. FDAARGOS_146 Parvimonas micra Jonesia denitrificans	349 207 94 32	N/A	Streptococcus constellatus Mixed anaerobes	Streptococcus constellatus (H)	True Positive	N/A	True Positive
P79	PC41+NTC32+PC2	NDL	16741	316	16425	5917	Corynebacterium striatum Enterococcus faecium Jonesia denitrificans Staphylococcus haemolyticus Pediococcus pentosaceus Rothia mucilaginosa Agrilactobacillus composti	3554 1599 178 164 118 116 73	Corynebacterium striatum Enterococcus faecium Jonesia denitrificans Staphylococcus haemolyticus Pediococcus pentosaceus Rothia mucilaginosa Agrilactobacillus composti	927 423 47 30 29 28 22	Van genes (2) AAC(6')-Ie-APH(2'')-Ia (1)	VRE and aminoglycoside resistance Enterococcus faecium Corynebacterium striatum	VRE	Excluded - ward transfer	N/A	Excluded - ward transfer
P80	PC41+NTC32+PC2	BAL	13375	44	13331	12962	Corynebacterium striatum Candida parapsilosis Jonesia denitrificans	12314 344 256	Corynebacterium striatum Candida parapsilosis Jonesia denitrificans	3265 98 70	N/A	Candida parapsilosis Corynebacterium striatum	Not sent for culture (Corynebacterium striatum positive by 16S rRNA sequencing)	True Positive	N/A	True Positive
P81	PC42+NTC33	BAL	9451	2685	6766	985	Bacteroides heparinolyticus Parvimonas micra Prevotella dentalis Streptococcus anginosus Prevotella timonensis Prevotella marshii	818 52 21 16 12 10	Bacteroides heparinolyticus Parvimonas micra	249 21	N/A	Mixed Anaerobes	Streptococcus anginosus (L)	True Positive	N/A	True Positive
P82	PC43+NTC34	BAL	8525	4202	4323	4112	Jonesia denitrificans Candida albicans	4045 22	Jonesia denitrificans Candida albicans	1357 7	N/A	Candida albicans	Candida albicans (L)	True Negative	N/A	True Negative
P83	PC44+NTC35	BAL	11780	10704	1076	1027	Jonesia denitrificans Staphylococcus aureus Candida albicans	948 64 7	Jonesia denitrificans Staphylococcus aureus Candida albicans	459 34 2	No significant found	Candida albicans Staphylococcus auerus	C. albicans (S)	False Positive	S. aureus positive on 16s rRNA sequencing assay by clinical laborator	True Positive
P84^	PC46+NTC37	NDL	5655	2266	3389	3117	Jonesia denitrificans Candida albicans	3035 26	Jonesia denitrificans Candida albicans	929 11	N/A	Candida albicans	Candida albicans (S)	True Negative	N/A	True Negative
P85	PC46+NTC37	BAL	26255	876	25379	22718	Parvimonas micra Schaalia meyeri Fusobacterium nucleatum Fusobacterium canifelinum Jonesia denitrificans Streptococcus intermedius Candida albicans	16987 1912 1492 776 674 410 24	Parvimonas micra Schaalia meyeri Jonesia denitrificans Fusobacterium nucleatum Fusobacterium canifelinum Streptococcus intermedius Candida albicans	4826 575 214 177 125 123 8	N/A	Mixed anaerobes Candida albicans	Candida albicans (S) Streptococcus intermedius (S)	True Positive	N/A	True Positive
P86	PC46+NTC37	BAL	876	125	751	640	Haemophilus influenzae Morganella morganii Jonesia denitrificans Streptococcus pneumoniae	548 25 19 18	Haemophilus influenzae	78	No significant found	Haemophilus influenzae Morganella morganii	Candida glabrata (S) Morganella morganii (S) Haemophilus influenzae (L) URTF (S)	True Positive	N/A	True Positive
P87	PC47+NTC38+PC3	BAL	14429	9196	5233	2671	Fusobacterium gonidiaformans Prevotella melaninogenica Prevotella jejuni Prevotella denticola Prevotella veroralis Prevotella salivae Staphylococcus aureus Streptococcus anginosus	1056 398 387 293 184 175 75 33	Fusobacterium gonidiaformans Prevotella jejuni Prevotella melaninogenica Prevotella denticola Prevotella salivae Prevotella veroralis Prevotella oris Staphylococcus aureus	238 97 89 68 48 33 27 15	MSSA	Staphylococcus aureus Mixed anaerobes	Staphylococcus aureus (L) Mixed Anaerobes*	True Positive	Anaerobic bacteria detected by 16s rRNA sequencing assay by clinical laboratory	True Positive
P88	PC47+NTC38+PC3	BAL	36199	1506	34693	30122	Jonesia denitrificans Enterococcus faecium Candida albicans Escherichia coli	24904 2719 1284 669	Jonesia denitrificans Enterococcus faecium Candida albicans Escherichia coli	6881 756 374 148	vanA genes	VRE Candida albicans	Candida albicans (S)	False Positive	E. faecium (positive on in-house PCR assay)	True Positive
P89	PC47+NTC38+PC3	BAL	20920	52	20868	15638	Escherichia coli	15437	Escherichia coli	4283	No significant found	Escherichia coli (sensitive)	Escherichia coli (H)	True Positive	N/A	True Positive
P90^	PC52+NTC43	BAL	785	142	643	561	Jonesia denitrificans	535	Jonesia denitrificans	119	No significant found	Negative	Negative	True Negative	N/A	True Negative
P91^	PC50+NTC41	BAL	4816	371	4445	3510	Jonesia denitrificans Pseudomonas aeruginosa Human alphaherpesvirus 1 Escherichia coli	2792 470 97 69	Jonesia denitrificans Pseudomonas aeruginosa Pseudomonas sp. FDAARGOS_761 Human alphaherpesvirus 1 Escherichia coli	611 72 33 22 14	No significant found	Pseudomonas aeruginosa	Pseudomonas spp.	True Positive	N/A	True Positive
P92	PC50+NTC41	BAL	8575	87	8488	5275	Jonesia denitrificans Neisseria mucosa Rothia mucilaginosa Prevotella histicola Prevotella veroralis Schaalia odontolytica Streptococcus mitis Enterobacter asburiae Prevotella jejuni Veillonella parvula Streptococcus salivarius Streptococcus sp. FDAARGOS_192 Streptococcus oralis Escherichia coli Granulicatella adiacens	1472 1066 1023 230 226 176 143 133 128 110 93 66 58 53 53	Jonesia denitrificans Neisseria mucosa Rothia mucilaginosa Prevotella histicola Prevotella veroralis Schaalia odontolytica Enterobacter asburiae Veillonella parvula Prevotella jejuni Streptococcus salivarius Streptococcus pneumoniae Corynebacterium macginleyi Streptococcus oralis Streptococcus sanguinis Granulicatella adiacens	286 234 213 59 44 32 24 23 19 17 13 11 11 11 11	N/A	URTF Enterobacter cloacae complex	Enterobacter cloacae (H)	True Positive	N/A	True Positive
P93	PC50+NTC41	BAL	3309	647	2662	2203	Jonesia denitrificans Streptococcus viridans Escherichia coli Cutibacterium acnes	2038 47 32 29	Jonesia denitrificans	451	N/A	Negative	Not sent for culture	True Negative	N/A	True Negative
P94	PC51+NTC42	BAL	16120	134	15986	7823	Rothia mucilaginosa Neisseria mucosa Prevotella pallens Streptococcus viridans Prevotella melaninogenica Schaalia odontolytica Abiotrophia defectiva Jonesia denitrificans Gemella sanguinis Streptococcus gordonii Streptococcus oralis	3859 1158 397 373 303 301 227 176 168 120 85	Rothia mucilaginosa Neisseria mucosa Prevotella pallens Streptococcus viridans Prevotella melaninogenica Schaalia odontolytica Abiotrophia defectiva Jonesia denitrificans Gemella sanguinis Streptococcus gordonii Granulicatella adiacens Haemophilus parainfluenzae Prevotella nigrescens Gemella morbillorum	979 283 89 82 64 59 54 49 40 32 22 22 22 21	N/A	URTF Mixed anaerobes	URTF (L)	False Positive	N/A	False Positive
P95^	PC52+NTC43	BAL	1277	387	890	811	Jonesia denitrificans Staphylococcus haemolyticus Clavispora lusitaniae Candida dubliniensis Candida parapsilosis	308 219 132 69 48	Jonesia denitrificans Staphylococcus haemolyticus Clavispora lusitaniae Candida dubliniensis Candida parapsilosis	138 110 65 33 18	N/A	Candida parapsilosis Clavispora lusitaniae	Gram Positive Cocci Clavispora lusitaniae	True Negative	N/A	True Negative
P96	PC53+NTC44+EPC4	BAL	11461	31	11430	10675	Klebsiella pneumoniae Escherichia coli	7535 2861	Klebsiella pneumoniae Escherichia coli	2214 838	Shv-11 Aph(3'')lb	Escherichia coli Klebsiella pneumoniae	Escherichia coli (H) Klebsiella pneumoniae (H)	True Positive	N/A	True Positive
P97	PC53+NTC44+EPC4	BAL	4114	219	3895	3657	Jonesia denitrificans Escherichia coli	3543 44	Jonesia denitrificans Escherichia coli	856 14	N/A	Negative	Negative	True Negative	N/A	True Negative
P98	PC53+NTC44+EPC4	BAL	4841	20	4821	4485	Jonesia denitrificans Rothia mucilaginosa Streptococcus anginosus Escherichia coli Fusobacterium periodonticum	3922 149 148 89 63	Jonesia denitrificans Rothia mucilaginosa Escherichia coli Streptococcus anginosus Fusobacterium periodonticum	729 34 18 14 10	N/A	Not sent for culture	URTF	True Negative	N/A	True Negative
P99	PC54+NTC45+EPC4r	BAL	546	164	382	225	Staphylococcus aureus Jonesia denitrificans Corynebacterium propinquum	98 97 12	Staphylococcus aureus Jonesia denitrificans	22 17	N/A	Staphylococcus aureus	Staphylococcus aureus (S)	True Positive	N/A	True Positive
P100	PC54+NTC45+EPC4r	BAL	16547	7568	8979	8616	Jonesia denitrificans Serratia marcescens Human betaherpesvirus 5 Staphylococcus epidermidis Mycobacterium tuberculosis Aspergillus flavus Candida albicans	6935 1119 232 127 38 9 3	Jonesia denitrificans Serratia marcescens Human betaherpesvirus 5 Staphylococcus epidermidis Mycobacterium tuberculosis Aspergillus flavus Candida albicans	2189 362 67 42 5 5 1	N/A	Serratia marcescens Mycobacterium tuberculosis Aspergillus flavus Candida albicans	Not sent for culture	True Positive	Aspergillus flavus (culiutred in previous sample) Serratia marcescens & Mycobacterium tuberculosis positive 16s rRNA sequencing assay by clinical laboratory)	True Positive
P101^	PC56+NTC47	PF	762	62	700	583	Jonesia denitrificans Escherichia coli Moraxella osloensis Cutibacterium acnes	531 14 12 11	Jonesia denitrificans	117	N/A	Negative	Negative	Excluded - ward transfer	N/A	Excluded - ward transfer
P102	PC55+NTC46	BAL	20780	18	20762	19961	Corynebacterium striatum Candida albicans	19908 10	Corynebacterium striatum Candida albicans	5126 3	N/A	Corynebacterium striatum Candida albicans	Candida albicans	False Positive	Corynebacterium striatum (16s rRNA sequencing assay by clincial laboratory)	True Positive
P103	PC55+NTC46	BAL	3650	558	3092	2904	Jonesia denitrificans Tropheryma whipplei Escherichia coli Moraxella osloensis	2491 269 40 35	Jonesia denitrificans Tropheryma whipplei Escherichia coli Moraxella osloensis	2297 232 35 32	N/A	Trophyrema whipplei	Candida albicans Trophyrema whipplei*	True Positive	N/A	True Positive
P104	PC56+NTC47	BAL	103	39	64	51	Jonesia denitrificans	16	None	None	N/A	Failed	Not sent for culture	Fail - excluded	N/A	Fail - excluded
P105	PC56+NTC47	Tracheal Aspirate	405	30	375	294	Eikenella corrodens Staphylococcus aureus Jonesia denitrificans	185 50 43	Eikenella corrodens Jonesia denitrificans	23 10	N/A	Staphylococcus aureus	Staphylococcus aureus (L)	True Positive	N/A	True Positive
P106	PC57+NTC48	Tracheal Aspirate	6926	4325	2601	2343	Staphylococcus epidermidis Enterococcus faecium Jonesia denitrificans	1395 852 36	Staphylococcus epidermidis Enterococcus faecium Jonesia denitrificans	360 200 15	No significant found	Staphylococcus epidermidis Enterococcus faecium	Commensals	False Positive	Enterococcus faecium (positive in-house assay)	True Positive
P107	PC57+NTC48	PF	10667	10601	66	1	None	None	None	None	N/A	Failed	No organisms detected	Fail - excluded	N/A	Fail - excluded
P108	PC57+NTC48	BAL	11136	10374	762	750	Jonesia denitrificans	718	Jonesia denitrificans	351	N/A	Negative	Negative	True Negative	N/A	True Negative
P109^	PC60+NTC51+EPC6	BAL	15072	720	14352	13010	Jonesia denitrificans Acinetobacter johnsonii Cutibacterium acnes Escherichia coli Fusobacterium periodonticum	11239 772 427 205 152	Jonesia denitrificans Acinetobacter johnsonii Cutibacterium acnes Escherichia coli Fusobacterium periodonticum	2978 199 121 61 40	N/A	Negative	Negative	True Negative	N/A	True Negative
P110^	PC60+NTC51+EPC6	BAL	8685	6267	2418	2232	Jonesia denitrificans Klebsiella pneumoniae Acinetobacter johnsonii Cutibacterium acnes	1943 128 68 48	Jonesia denitrificans Klebsiella pneumoniae Acinetobacter johnsonii Cutibacterium acnes	581 33 25 11	No significant found	Klebiseilla pneumoniae	Klebsiella pneumoniae	True Positive	N/A	True Positive
P111	PC59+NTC50	PF	7348	7259	89	51	Jonesia denitrificans	42	Jonesia denitrificans	10	N/A	Negative	Negative	True Negative	N/A	True Negative
P112	PC60+NTC51+EPC6	BAL	1592	264	1328	1256	Jonesia denitrificans Acinetobacter johnsonii Cutibacterium acnes Escherichia coli Fusobacterium periodonticum	1001 159 45 17 13	Jonesia denitrificans Acinetobacter johnsonii	242 40	N/A	Negative	Not sent for culture	True Negative	N/A	True Negative
P113	PC61+NTC52	BAL	29723	26015	3708	3613	Jonesia denitrificans	3555	Jonesia denitrificans	1011	N/A	Negative	Not sent for culture (No organisms seen - previous sample)	True Negative	N/A	True Negative
P114	PC61+NTC52	NDL	347	160	187	184	Jonesia denitrificans	176	Jonesia denitrificans	51	N/A	Failed	Klebsiella pneumoniae	Fail - Excluded	N/A	Fail - excluded
P115	PC62+NTC53	NDL	7223	417	6806	6225	Klebsiella pneumoniae Jonesia denitrificans Escherichia coli	5057 992 86	Klebsiella pneumoniae Jonesia denitrificans Escherichia coli	1372 269 21	SHV-11 (2)	Klebiseilla pneumoniae	Klebsiella pneumoniae	True Positive	N/A	True Positive
P116	PC63+NTC54	BAL	3582	2830	752	720	Jonesia denitrificans Candida albicans Cutibacterium acnes	685 20 13	Jonesia denitrificans Candida albicans	263 5	N/A	Candida albicans	Candida albicans (L)	True Negative	N/A	True Negative
P117	PC63+NTC54	BAL	28011	5726	22285	20907	Klebsiella pneumoniae Jonesia denitrificans Escherichia coli	14917 5501 274	Klebsiella pneumoniae Jonesia denitrificans Escherichia coli	4345 1626 77	CXT-M-15 CXT-M-5	ESBL Klebsiella pneumoniae	ESBL Klebsiella pneumoniae	True Positive	N/A	True Positive
P118	PC63+NTC54	BAL	13213	5391	7822	7055	Jonesia denitrificans Candida albicans Escherichia coli	6532 278 130	Jonesia denitrificans Candida albicans Escherichia colI	1849 70 43	N/A	Candida albicans	Candida albicans (S)	True Negative	N/A	True Negative
P119	PC64+NTC55+PC6	BAL	6301	279	6022	5011	Streptococcus salivarius Streptococcus sp. FDAARGOS_192 Escherichia coli Jonesia denitrificans Rothia mucilaginosa Staphylococcus aureus Shigella sonnei Shigella flexneri Candida albicans Candida dubliniensis	1778 1219 643 604 464 104 77 53 1 1	Streptococcus salivarius Streptococcus sp. FDAARGOS_192 Escherichia coli Jonesia denitrificans Rothia mucilaginosa Staphylococcus aureus Shigella sonnei	423 258 185 170 115 29 18	N/A	Escherichia coli Staphylococcus auerus URTf	Staphylococcus aureus (S) Candida albicans (S)	True Positive	Not done	True Positive
P120^	PC65+NTC56+EPC8	BAL	7694	110	7584	7079	Jonesia denitrificans	6978	Jonesia denitrificans	1625	N/A	Negative	Negative	True Negative	N/A	True Negative
P121	PC64+NTC55+EPC6	BAL	9716	153	9563	7307	Enterococcus faecium Candida albicans	7008 265	Enterococcus faecium Candida albicans	1627 63	No significant found	Enterococcus faecium Candida albicans	Enterococcus faecium (H) Candida albicans (M)	True Positive	N/A	True Positive
P122	PC65+NTC56+PC8	BAL	15303	171	15132	10540	Klebsiella pneumoniae Raoultella planticola Enterobacter bugandensis Escherichia coli Candida albicans Candida glabrata	9392 372 372 192 6 6	Klebsiella pneumoniae Raoultella planticola Enterobacter bugandensis Escherichia coli Candida albicans Candida glabrata	2573 106 102 51 3 1	SHV-186	Klebsiella pneumoniae Citrobacter spp. Candida albicans Candida glabrata	Klebsiella pneumoniae (M) Candida albicans (M)	True Positive	CItrobacter spp (not confirmed)	True Positive
P123	PC66+NTC57	BAL	8227	647	7580	7324	Human alphaherpesvirus 1 Jonesia denitrificans Legionella pneumophila Klebsiella michiganensis	3403 2669 649 528	Human alphaherpesvirus 1 Jonesia denitrificans Legionella pneumophila Klebsiella michiganensis	783 738 157 125	No significant found	Klebsiella oxytoca complex Legionella pneumophila	Legionella pneumophila*	True Positive	Klebsiella oxytoc (cultured in subsequent sample)	True Positive
P124	PC67+NTC58	BAL	13278	3887	9391	9094	Jonesia denitrificans	8989	Jonesia denitrificans	2988	N/A	Negative	Negative	True Negative	N/A	True Negative
P125	PC67+NTC58	BAL	28452	43	28409	27608	Jonesia denitrificans	27350	Jonesia denitrificans	7300	N/A	Negative	Candida albicans (M)	True Negative	N/A	True Negative
P126	PC67+NTC58	BAL	17372	1471	15901	15224	Jonesia denitrificans Enterococcus faecalis Staphylococcus epidermidis	14242 423 353	Jonesia denitrificans Enterococcus faecalis Staphylococcus epidermidis	3973 114 99	No significant found	Staphylococcus epidermidis Enterococcus faecalis	Staphylococcus epidermidis (M) Enterococcus faecalis (S)	True Positive	N/A	True Positive
P127	PC67+NTC58	BAL	30784	9660	21124	20681	Jonesia denitrificans Hafnia alvei	20055 496	Jonesia denitrificans Hafnia alvei	6075 133	No significant found	Hafnia alvei	Hafnia alvei (H)	True Positive	N/A	True Positive
P128	PC67+NTC57	BAL	39049	43	39006	18699	Streptococcus oralis Streptococcus sp. FDAARGOS_256 Prevotella loescheii Jonesia denitrificans Prevotella conceptionensis Prevotella oris Eikenella corrodens Veillonella parvula Fusobacterium nucleatum Candida albicans	7464 3305 1973 1592 1315 971 481 441 251 7	Streptococcus oralis Streptococcus sp. FDAARGOS_256 Prevotella loescheii Jonesia denitrificans Prevotella conceptionensis Prevotella oris Eikenella corrodens Veillonella parvula Staphylococcus epidermidis Candida albicans	1917 834 489 421 292 244 117 105 50 3	N/A	URTF Mixed anaerobes Candida albicans	URTF (S)	False Positive	Not requested	False Positive
^Samples reported on the next day from sample receipt
*Organisms that are identfied only by molecular assays by the clinical laboratory

### Sheet: Quality controls 
Negative control ID	Run name/grid position	Total reads (2hrs)	Total Microbial Reads (2hrs)	Human reads (2hrs)	Microbial classified (2hrs)	Reported Organisms/IC above threshold (2hrs)	Organism/IC reads (30min)
PC1	run1	7970	6452	95	J. dentirificans C. acnes E. coli	6057 133 88	1319 33 25
PC2	run2	100	80	0	J. dentirificans C. acnes E. coli	75 3 2	No report
PC3	run3	2956	23343	75	J. dentirificans E. coli	22785 378	6200 98
PC4	run4	9	8	0	J. dentirificans C. acnes	7 1	6 1
PC5	run5	13295	9882	102	J. dentirificans C. acnes E. coli Rothia dentacoriosa	9157 329 239 116	1655 57 51 19
PC6	run6	275	195	3	J. dentirificans E. coli	192 2	39 1
PC7	run7	29	27	0	J. dentirificans E. coli	26 1	No report
PC8	run8	35429	32212	45	Jonesia denitrificans	31718	9451
PC9	run9	21670	20145	70	Jonesia denitrificans E. coli	19776 218	4497 36
PC10	run10	561	255	6	Jonesia denitrificans E. coli	158 77	26 11
NTC1	run11	0	0	0	No report	0	No report
PC11	run11	17441	803	52	Jonesia denitrificans E. coli	535 87	107 12
PC12	run12	1980	1878	15	J. denitrificans	1866	426
NTC2	run12	873	174	20	E. coli	109	17
PC13	run13	24158	22859	43	J. denitrificans E. coli	22575 134	5846 36
NTC3	run13	7095	1399	469	E. coli C. acnes	458 496	96 75
PC14	run14	29371	28920	51	J. denitrificans E. coli	28820 51	7829 13
NTC4	run14	24645	4542	355	E. coli C. acnes	3125 556	706 126
PC15	run15	501	471	2	J. denitrificans	469	62
NTC5	run15	197	20	7	E. coli S. epidermidis	16 2	7 2
PC16	run16	7924	7460	46	J. denitrificans A. johnsonni	7103 251	1630 54
NTC6	run16	683	362	68	A. johnsonni C. acnes E. coli	245 38 37	61 8 6
PC17	run17	14	0	14	Jonesia denirificans	14	4
NTC9	run17	8	0	8	A. johnsonni C. acnes E. coli	8 0 0	8 0 0
PC19	run18	30612	29791	77	J. denitrificans	29512	8599
NTC10	run18	7	0	0	n/a	n/a	n/a
PC20	run19	10593	10140	66	J. denitrificans C. acnes A. johnsonni	9604 353 123	1788 71 32
NTC11	run19	0	0	0	no report	no report	no report
PC21	run21	1248	907	226	J. denitrificans C. acnes A. johnsonni	785 62 34	160 16 8
NTC12	run21	0	0	0	no report	no report	no report
PC22	run22	485	446	26	J. denitrificans C. acnes A. johnsonni	430 6 5	85 3 2
NTC13	run22	12136	5790	4979	A. johnsonni C. acnes E. coli	577 3255 1194	23 369 8
PC23	run23	658	587	10	J. denitrificans E. coli A. johnsonni	555 18 8	110 1 1
NTC14	run23	275	175	38	A. johnsonni C. acnes E. coli	114 30 13	17 2 7
PC24	run24	25262	24555	317	Jonesia A. johnsonni	23683 381	6576 109
NTC15	run24	13742	9238	1311	C. acnes E. coli A. johnsonni S. capitis S. flexneri	1712 1842 3142 1686 204	444 512 858 455 53
PC25	run25	3197	878	2269	J. denitrificans E. coli	847 11	208 4
NTC16	run25	28611	15096	3245	C. acnes E. coli A. johnsonni K. pneumoniae S. flexneri	3475 5542 4364 200 485	846 1297 1022 111
PC26	run26	7682	858	6671	Jonesia A. johnsonni E.coli	816 10 16	195 4 1
NTC15	run26	3832	15	3803	A. johnsonni C. acnes E. coli	4 5 3	No report
PC27	run27	5419	3115	1702	Jonesia A. johnsonni	2918 138	975 50
NTC16	run27	9881	2743	6324	A. johnsonni C. acnes E. coli	1731 112 554	440 26 135
PC28	run28	816	733	59	Jonesia A. johnsonni E.coli	647 51 23	115 12 4
NTC17	run28	6004	2633	2535	C. acnes E. coli A. johnsonni S. maltophilia S. flexneri	121 725 1277 37 143	23 128 226 10 21
PC29	run29	15172	14087	385	J. denitrificans C. acnes A. johnsonni E. coli	11496 961 329 836	3337 284 104 225
NTC18	run29	20515	7542	10423	C. acnes A. johnsonni E. coli	3945 1472 995	1045 392 287
PC30	run30	15648	14823	145	J. denitrificans E. coli A. johnsonni	13967 313 247	4052 88 69
NTC19	run30	15	12	0	E. coli A. johnsonni S. epidermidis	4 3 2	No report
PC31	run31	20994	20192	224	J. denitrificans E. coli A. johnsonni	18211 647 604	5119 187 174
NTC20	run31	4065	3075	291	E. coli A. johnsonni S. flexneri	1192 972 242	311 225 60
PC32	run32	79881	77032	829	J. denitrificans E. coli A. johnsonni	72245 1573 989	20955 456 258
NTC21	run32	27308	14898	2644	E. coli A. johnsonni C. acnes	4208 2877 2877	1217 881 849
PC33	run33	44952	42790	111	J. denitrificans E. coli A.iwofii	41228 582 644	12219 165 190
NTC22	run33	9260	4012	457	E. coli A. johnsonni C. acnes	2161 636 644	401 128 129
PC34	run34	12748	12190	37	J. denitrificans E. coli A.iwofii	11634 172 279	2352 28 52
NTC23	run34	248	87	6	E. coli	59	11
PC35	run35	26123	24084	141	J. denitrificans E. coli	22983 908	5869 236
NTC24	run35	10938	3044	115	E. coli A. johnsonni C. acnes	797 586 878	207 136 239
PC36	run36	9012	8489	48	J. denitrificans E. coli	8347 115	1765 18
NTC25	run36	5	0	5	no report	no report	No report
PC37	run37	6711	5919	34	J. denitrificans E. coli	5665 198	1124 42
NTC26	run37	2783	1012	95	E. coli C. gallinarum S. flexneri	823 49 48	171 8 7
EPC1	run37	22041	16629	428	A. aneurinilyticous Z. rouxi L. pellagia	13424 2653 2270	3253 605 599
PC38	run38	20401	190162	23	J. denitrificans E. coli	18598 292	5575 84
NTC27	run38	0	0	0	n/a	n/a	No report
PC39	run39	1	0	0	no report	n/a	n/a
NTC28	run39	1418	273	52	E. coli	201	22
PC40	run40	4603	4274	12	J. denitrificans E. coli	4173 58	1073 14
NTC29	run40	1225	440	22	E. coli C. gallinarum S. flexneri	345 19 30	38 5 3
PC41	run41	10023	9522	20	J. denitrificans	9417	2397
NTC30	run41	1263	258	41	E. coli S. epidermidis S. flexneri	177 18 22	22 4 3
EPC2	run41	20811	20607	204	A. aneurinilyticous Z. rouxi L. pellagia	30 588 19356	7 151 145
PC42	run42	2431	2282	11	J. denitrificans E. coli	2233 32	413 8
NTC31	run42					0	0
PC43	run43	4317	4025	22	J. denitrificans E. coli	3951 50	645 8
NTC32	run43	1462	270	116	E. coli C. acnes S. flexneri	195 12 27	39 2 5
PC44	run44	22540	21060	92	J. denitrificans	21060	5449
NTC33	run44	575	111	44	E. coli K. pneumoniae S. flexneri	81 13 3	17 2 2
PC46	run46	28312	28051	261	J. denitrificans E. coli	22494 0	6956 107
NTC35	run46	886	269	15	E. coli C. gallinarum S. flexneri	224 21 13	30 3 3
PC47	run47	28169	24235	165	J. denitrificans E. coli	22574 1221	5621 315
EPC3	run47	17105	17019	86	A. aneurinilyticous Z. rouxi L. pellagia	1391 340 3194	599 154 1492
NTC36	run47	22770	5178	0	E. coli A. ursigngii S. flexneri	3621 429 225	879 95 57
PC48	run48	727	682	4	J. denitrificans E. coli	672 10	152 1
NTC37	run48	37333	13306	1348	E. coli A. ursigngii S. flexneri C. gallinarum	9647 708 763 586	2645 207 209 177
PC49	run49	5563	5143	18	J. denitrificans E. coli	5055 72	1060 15
NTC38	run49	215	67	11	E. coli C acnes K. pneumonaie K. oxytoca	54 4 3 1	12 1 1 1
PC50	run50	14074	13043	35	J. denitrificans E. coli	12734 254	3219 60
NTC39	run50	100	23	1	E. coli S. flexneri S. epidermidis	15 2 5	6 2 2
PC51	run51	149	58	80	J. denitrificans E. coli	53 4	7 0
NTC40	run51	215	67	11	E. coli C. acnes S. flexneri K. pneumoniae S. epidermidis	54 4 3 2 1	12 1 1 1
PC52	run52	3866	2469	928	J. denitrificans E. coli	2308 111	507 25
NTC41	run52	100	23	1	E. coli S. epidermidis S. flexneri	14 5 2	6 2 2
PC53	run53	11733	10423	113	J. denitrificans E. coli	9986 271	2389 70
NTC44	run53	687	222	34	E. coli S. flexneri C. acnes	123 26 48	18 6 4
EPC4	run53	178	18	1	A. aneurinilyticus Z. rouxi Vibrio	15 2 1	4
PC54	run54	15677	14909	35	J. denitrificans	14685	4075
NTC42	run54	25232	2764	14694	E. coli S. flexneri C. acnes C. gallinarum C. kroppenstedtii	1767 490 173 71 60	493 62 142 14 18
EPC4R	run55	20366	11202	210	A. aneurinilyticus Z. rouxi L. pellagia	2552 635 16086	857 214 5382
PC55	run55	16730	14906	408	J. denitrificans E. coli C. acnes M. osloensis	14003 303 195 295	3076 69 47 46
NTC43	run55	7159	2063	997	E. coli C. acnes M. osloensis C. kroppenstedtii S. flexneri A. johnsonni	785 168 661 115 107 51	204 57 40 224 35 15
PC56	run56	4179	2715	105	J. denitrificans M. osloensis E. coli	2522 80 66	1070 31 26
NTC44	run56	0	0	0	no report	n/a	n/a
PC57	run57	11157	10059	57	J. denitrificans C. acnes E. coli	9529 133 229	1865 34 48
NTC45	run57	1300	386	31	E. coli C. acnes C. kroppenstedtii S. flexneri S. capitis	186 55 68 11 23	145 38 56 4 17
PC58	run58	10398	6629	2269	J. denitrificans A. johnosnni E. coli C. acnes S. pneumoniae G. haemolysan S. mitis	4479 840 579 175 104 83 73	1019 184 136 37 28 22 17
NTC46	run58	1349	97	1131	A. johnsonni E. coli C. acnes S. flexneri	49 25 8 7	39 18 6 5
EPC5	run58	301	48	6	Z. rouxi A. enurinilyticous L. pellagia	38 1 233	8 0 44
PC59	run59	10213	9210	336	J. denitrificans A. johnosnni E. coli C. acnes	8254 342 263 187	1684 90 61 33
NTC47	run59	9151	5683	1439	A. johnsonni E. coli C. acnes S. flexneri L. crispatus C. gallinarum K. pneumoniae	2640 1494 623 201 161 79 63	591 327 161 43 38 27 20
PC60	run60	5357	4814	198	J. denitrificans A. johnosnni E. coli C. acnes	4383 136 115 104	876 32 20 18
NTC49	run60	0	0	0	no report	0	0
EPC6	run60	16103	13933	756	A. johnosnni Z. rouxi A. enurinilyticous L. pellagium	2532 266 10421	557 56 2094
PC61	run61	391	117	3	J. denitrificans E. coli	115 2	111 2
NTC50	run61	6606	934	667	A. johnsonni E. coli C. acnes S. flexneri C. gallinarum K. pneumoniae	15 646 68 79 34 28	3 169 18 16 6 12
PC62	run62	24187	21415	114	J. denitrificans E. coli	20838 427	5204 95
NTC51	run62	30	11	4	E. coli S. flexneri C. gallinarum K. pneumoniae	5 2 2 1	2 1 1 1
PC63	run63	3058	2660	29	J. denitrificans E. coli	2562 70	366 11
NTC52	run63	179	51	8	E. coli C. acnes S. hominis	31 4 4	8 2 2
PC64	run64	1415	936	8	J. denitrificans	924	241
NTC53	run64	27	27	0	E. coli C. acnes S. hominis	23 2 2	0
EPC7	run64	5392	4587	65	Z. rouxi A. enurinilyticous L. pellagium	4316 178 370	1019 45 79
PC65	run65	13721	13053	5	J. denitrificans	12876	3163
NTC54	run65	2172	539	72	E. coli C. acnes S. hominis	302 86 58	121 32 16
EPC8	run65	15343	11795	92	Z. rouxi A. anurinilyticous L. pellagium	10946 558 2403	2407 139 2403
PC66	run66	5340	4569	25	J. denitrificans	4478	1737
NTC55	run66	0	0	0	no report	0	0
PC67	run67	0	0	0	no report	n/a	n/a
NTC56	run67	1324	435	24	E. coli C. acnes S. hominis	190 71 102	30 19 16

### Sheet: Winter season 2022-2023
Sample ID	Total No reads	Human reads (2hrs)	Total Microbial Reads (2hrs)	Microbial classified (2hrs)	Reported Organisms/IC above threshold (2hrs)	Organism/IC reads (2hs)	Reported Organisms/IC above threshold (30min)	Organism/IC reads (30min)	AMR genes	Toxin genes	Cmg Reported	Routine Microbiological Testing	Outcome	Confirmatory Testing	Post Confirmatory testing
CS016	67162	318	66102	56770	S. aureus S. hominis S. cohnii S. epidermidis S. pyogenes	49481 2239 2239 1425 436	S. aureus S. hominis S. cohnii S. epidermidis S. pyogenes	13701 532 469 342 121	mecA	PVL	MRSA & PVL-positive S. pyogenes	MRSA	True Positive	S. pyogenes positive by 16s sequencing assay by clinical laboratory and PVL genes confiremed by reference laboratory	TP
CS026	16852	16491	88	87	S. pyogenes J. denitrificans M. osloensis	47 39 1	S. pyogenes J. denitrificans M. osloensis	13 7 1	N/A	N/A	S. pyogenes	No organisms	True Positive	S. pyogenes positive by 16s sequencing assay by clinical laboratory	TP
CS034	66530	1388	65142	63808	S. dysgalactiae J. denitrificans S. aureus C. acnes	374444 17341 5756 1071	S. dysgalactiae J. denitrificans S. aureus C. acnes	9863 4504 1495 209	N/A	PVL	PVL-S. aureus S. dysgalactiae	PVL-S. aureus	True Positive	S. pyogenes missclasssified from S. dysgalactiae	TP
CS045	48776	8165	40611	39936	A. fumigatus J. denitrificans A. clavatus A. niger	36684 3206 7 1	A. fumigatus J. denitrificans A. clavatus A. niger	9852 861 1 -	N/A	N/A	A. fumigatus	P. aeruginosa A. fumigatus	False negative	N/A	FN
CS053	12035	246	11789	2882	Human alphaherpesvirus 2	2869	Human alphaherpesvirus 2	1066	N/A	N/A	HSV-2	No organiusms detected	False Positive	HSV-2 positive by viral PCR assay performed by clinical laboratory	TP
